# Cross-platform Clinical Proteomics using the Charité Open Standard for Plasma Proteomics (OSPP)

**DOI:** 10.1101/2024.05.10.24307167

**Authors:** Ziyue Wang, Vadim Farztdinov, Ludwig Roman Sinn, Pinkus Tober-Lau, Daniela Ludwig, Anja Freiwald, Fatma Amari, Kathrin Textoris-Taube, Agathe Niewienda, Anna Sophie Welter, Alan An Jung Wei, Luise Luckau, Florian Kurth, Matthias Selbach, Johannes Hartl, Michael Mülleder, Markus Ralser

## Abstract

The role of plasma and serum proteomics in characterizing human disease, identifying biomarkers, and advancing diagnostic technologies is rapidly increasing. However, there is an ongoing need to improve proteomic workflows in terms of accuracy, reproducibility, platform transferability, and cost-effectiveness. Here, we present the Charité *<u>O</u>pen Peptide <u>S</u>tandard for <u>P</u>lasma <u>P</u>roteomics* (OSPP), a panel of 211 extensively pre-selected, stable-isotope-labeled peptides combined in an open, versatile, and cost-effective internal standard for targeted and untargeted proteomic studies. The selected peptides are well suited for chemical synthesis, and distribute well over the captured analytical dynamic range and chromatographic gradients, and show consistent quantification properties across platforms, in serum, as well as in EDTA-, citrate, and heparin plasma. Quantifying proteins that function in a wide range of biological processes, including several that are routinely used in clinical tests or are targets of FDA-approved drugs, the OSPP quantifies proteins that are important for human disease. On an acute COVID-19 in-patient cohort, we demonstrate the application of the OSPP to i) achieve patient classification and biomarker identification ii) generate comparable quantitative proteomics data with both targeted and untargeted approaches, and iii) estimate peptide quantities for successful cross-platform alignment of proteomic data. The OSPP adds low costs per proteome sample, thus making the use of an internal standard accessible. In addition to the standards, corresponding spectral libraries and optimized acquisition methods for several platforms are made openly available.
