## Supplementary table 1-7 for "Cross-platform Clinical Proteomics using the Charité Open Standard for Plasma Proteomics (OSPP)": Supplementary Table 2_concentration matched IS_conce4each peptide.xlsx

### Sheet: Sheet 1
Supplementary Table 2. amount of each isotopic labeled peptide in 1µl of the concentration -matched OSPP mixture
Sequence	Stripped.Sequence	amount in 1µl of OSPP mix (pg)
AADDTWEPFASGK(U-13C6,15N2)	AADDTWEPFASGK	50
AAISGENAGLVR(U-13C6,15N4)	AAISGENAGLVR	50
ADLSGITGAR(U-13C6,15N4)	ADLSGITGAR	50
AGALNSNDAFVLK(U-13C6,15N2)	AGALNSNDAFVLK	50
AGEVQEPELR(U-13C6,15N4)	AGEVQEPELR	10
AHVDALR(U-13C6,15N4)	AHVDALR	2000
AIGYLNTGYQR(U-13C6,15N4)	AIGYLNTGYQR	250
ALDFAVGEYNK(U-13C6,15N2)	ALDFAVGEYNK	10
ALLAFQESK(U-13C6,15N2)	ALLAFQESK	10
ALNHLPLEYNSALYSR(U-13C6,15N4)	ALNHLPLEYNSALYSR	10
ALQEYAAK(U-13C6,15N2)	ALQEYAAK	250
ANRPFLVFIR(U-13C6,15N4)	ANRPFLVFIR	50
ASSIIDELFQDR(U-13C6,15N4)	ASSIIDELFQDR	50
ASSLESGVPSR(U-13C6,15N4)	ASSLESGVPSR	50
ATEHLSTLSEK(U-13C6,15N2)	ATEHLSTLSEK	2000
ATVVYQGER(U-13C6,15N4)	ATVVYQGER	50
ATWSGAVLAGR(U-13C6,15N4)	ATWSGAVLAGR	50
AVISPGFDVFAK(U-13C6,15N2)	AVISPGFDVFAK	50
AVLTIDEK(U-13C6,15N2)	AVLTIDEK	2000
DADPDTFFAK(U-13C6,15N2)	DADPDTFFAK	50
DALSSVQESQVAQQAR(U-13C6,15N4)	DALSSVQESQVAQQAR	250
DASGATFTWTPSSGK(U-13C6,15N2)	DASGATFTWTPSSGK	50
DASGVTFTWTPSSGK(U-13C6,15N2)	DASGVTFTWTPSSGK	250
DFALQNPSAVPR(U-13C6,15N4)	DFALQNPSAVPR	10
DGAGDVAFVK(U-13C6,15N2)	DGAGDVAFVK	2000
DGYLFQLLR(U-13C6,15N4)	DGYLFQLLR	50
DLLLPQPDLR(U-13C6,15N4)	DLLLPQPDLR	50
DPTFIPAPIQAK(U-13C6,15N2)	DPTFIPAPIQAK	50
DSTYSLSSTLTLSK(U-13C6,15N2)	DSTYSLSSTLTLSK	2000
DSVTGTLPK(U-13C6,15N2)	DSVTGTLPK	50
DYIFGNYIER(U-13C6,15N4)	DYIFGNYIER	250
EAQLPVIENK(U-13C6,15N2)	EAQLPVIENK	50
EFGNTLEDK(U-13C6,15N2)	EFGNTLEDK	50
EFTPPVQAAYQK(U-13C6,15N2)	EFTPPVQAAYQK	50
EGPYSISVLYGDEEVPRSPFK(U-13C6,15N2)	EGPYSISVLYGDEEVPRSPFK	50
EIGELYLPK(U-13C6,15N2)	EIGELYLPK	250
EITALAPSTMK(U-13C6,15N2)	EITALAPSTMK	50
ELDESLQVAER(U-13C6,15N4)	ELDESLQVAER	250
ELLALIQLER(U-13C6,15N4)	ELLALIQLER	50
ELLESYIDGR(U-13C6,15N4)	ELLESYIDGR	50
EQHLFLPFSYK(U-13C6,15N2)	EQHLFLPFSYK	250
EQLSLLDR(U-13C6,15N4)	EQLSLLDR	50
EQPPSLTR(U-13C6,15N4)	EQPPSLTR	250
ESDTSYVSLK(U-13C6,15N2)	ESDTSYVSLK	10
ETLLQDFR(U-13C6,15N4)	ETLLQDFR	50
EVAFDLEIPK(U-13C6,15N2)	EVAFDLEIPK	250
FEVQVTVPK(U-13C6,15N2)	FEVQVTVPK	250
FFGHGAEDSLADQAANEWGR(U-13C6,15N4)	FFGHGAEDSLADQAANEWGR	50
FNAVLTNPQGDYDTSTGK(U-13C6,15N2)	FNAVLTNPQGDYDTSTGK	50
FNWYVDGVEVHNAK(U-13C6,15N2)	FNWYVDGVEVHNAK	2000
FQSVFTVTR(U-13C6,15N4)	FQSVFTVTR	250
FSAEFDFR(U-13C6,15N4)	FSAEFDFR	50
FSGSILGNK(U-13C6,15N2)	FSGSILGNK	50
FSGSSSGAER(U-13C6,15N4)	FSGSSSGAER	50
FSVVYAK(U-13C6,15N2)	FSVVYAK	250
FYNQVSTPLLR(U-13C6,15N4)	FYNQVSTPLLR	50
FYTFLK(U-13C6,15N2)	FYTFLK	50
GAYPLSIEPIGVR(U-13C6,15N4)	GAYPLSIEPIGVR	50
GFQVVVTLR(U-13C6,15N4)	GFQVVVTLR	50
GGEGTGYFVDFSVR(U-13C6,15N4)	GGEGTGYFVDFSVR	50
GGYTLVSGYPK(U-13C6,15N2)	GGYTLVSGYPK	250
GHMLENHVER(U-13C6,15N4)	GHMLENHVER	50
GKEESLDSDLYAELR(U-13C6,15N4)	GKEESLDSDLYAELR	50
GLEWLGR(U-13C6,15N4)	GLEWLGR	50
GLEWVANIK(U-13C6,15N2)	GLEWVANIK	50
GLEWVGFIR(U-13C6,15N4)	GLEWVGFIR	10
GLPAPIEK(U-13C6,15N2)	GLPAPIEK	2000
GLPNVVTSAISLPNIR(U-13C6,15N4)	GLPNVVTSAISLPNIR	50
GLPSSIEK(U-13C6,15N2)	GLPSSIEK	250
GPSVFPLAPSSK(U-13C6,15N2)	GPSVFPLAPSSK	250
GQTLLAVAK(U-13C6,15N2)	GQTLLAVAK	50
GQVVPALNEK(U-13C6,15N2)	GQVVPALNEK	50
GSESGIFTNTK(U-13C6,15N2)	GSESGIFTNTK	50
GSPAINVAVHVFR(U-13C6,15N4)	GSPAINVAVHVFR	250
GTYSTTVTGR(U-13C6,15N4)	GTYSTTVTGR	250
GWVDLFVPK(U-13C6,15N2)	GWVDLFVPK	50
GWVTDGFSSLK(U-13C6,15N2)	GWVTDGFSSLK	250
GYSIFSYATK(U-13C6,15N2)	GYSIFSYATK	10
HFQNLGK(U-13C6,15N2)	HFQNLGK	10
HLVALSPK(U-13C6,15N2)	HLVALSPK	50
HVEDVPAFQALGSLNDLQFFR(U-13C6,15N4)	HVEDVPAFQALGSLNDLQFFR	50
HVVPNEVVVQR(U-13C6,15N4)	HVVPNEVVVQR	50
IADAHLDR(U-13C6,15N4)	IADAHLDR	50
IAELSATAQEIIK(U-13C6,15N2)	IAELSATAQEIIK	50
IALGGLLFPASNLR(U-13C6,15N4)	IALGGLLFPASNLR	250
IAYGTQGSSGYSLR(U-13C6,15N4)	IAYGTQGSSGYSLR	50
IC(Carboxymethylated)LDLQAPLYK(U-13C6,15N2)	IC(Carboxymethylated)LDLQAPLYK	50
IIVPLNNR(U-13C6,15N4)	IIVPLNNR	10
ILDDLSPR(U-13C6,15N4)	ILDDLSPR	250
ILGPLSYSK(U-13C6,15N2)	ILGPLSYSK	10
ILNIFGVIK(U-13C6,15N2)	ILNIFGVIK	10
IQHPFTVEEFVLPK(U-13C6,15N2)	IQHPFTVEEFVLPK	10
IQNILTEEPK(U-13C6,15N2)	IQNILTEEPK	50
IQPSGGTNINEALLR(U-13C6,15N4)	IQPSGGTNINEALLR	50
ITINPDTSK(U-13C6,15N2)	ITINPDTSK	10
ITLLSALVETR(U-13C6,15N4)	ITLLSALVETR	50
ITLPDFTGDLR(U-13C6,15N4)	ITLPDFTGDLR	10
ITQDAQLK(U-13C6,15N2)	ITQDAQLK	10
IVIEYVDR(U-13C6,15N4)	IVIEYVDR	50
IVLGQEQDSYGGK(U-13C6,15N2)	IVLGQEQDSYGGK	50
IVQLIQDTR(U-13C6,15N4)	IVQLIQDTR	10
IWLDNVR(U-13C6,15N4)	IWLDNVR	10
IYLQPGR(U-13C6,15N4)	IYLQPGR	50
IYLYTLNDNAR(U-13C6,15N4)	IYLYTLNDNAR	50
LAPLAEDVR(U-13C6,15N4)	LAPLAEDVR	50
LAVYQAGAR(U-13C6,15N4)	LAVYQAGAR	50
LDTLAQEVALLK(U-13C6,15N2)	LDTLAQEVALLK	50
LGFTDLFSK(U-13C6,15N2)	LGFTDLFSK	10
LGNQEPGGQTALK(U-13C6,15N2)	LGNQEPGGQTALK	10
LGPLVEQGR(U-13C6,15N4)	LGPLVEQGR	50
LGVYELLLK(U-13C6,15N2)	LGVYELLLK	50
LLDNWDSVTSTFSK(U-13C6,15N2)	LLDNWDSVTSTFSK	2000
LLDSLPSDTR(U-13C6,15N4)	LLDSLPSDTR	50
LLEVPEGR(U-13C6,15N4)	LLEVPEGR	10
LLGEVDHYQLALGK(U-13C6,15N2)	LLGEVDHYQLALGK	10
LLIYDASSR(U-13C6,15N4)	LLIYDASSR	10
LLIYDNNK(U-13C6,15N2)	LLIYDNNK	10
LLIYGASSR(U-13C6,15N4)	LLIYGASSR	50
LLIYWASTR(U-13C6,15N4)	LLIYWASTR	50
LPTDSELAPR(U-13C6,15N4)	LPTDSELAPR	10
LQPLDFK(U-13C6,15N2)	LQPLDFK	50
LSITGTYDLK(U-13C6,15N2)	LSITGTYDLK	250
LSPIYNLVPVK(U-13C6,15N2)	LSPIYNLVPVK	50
LSSPAVITDK(U-13C6,15N2)	LSSPAVITDK	50
LTLTPWVGLR(U-13C6,15N4)	LTLTPWVGLR	10
LTPLYELVK(U-13C6,15N2)	LTPLYELVK	10
LTPYADEFK(U-13C6,15N2)	LTPYADEFK	50
LVVLPFPK(U-13C6,15N2)	LVVLPFPK	10
NALALFVLPK(U-13C6,15N2)	NALALFVLPK	250
NFGYTLR(U-13C6,15N4)	NFGYTLR	50
NILTSNNIDVK(U-13C6,15N2)	NILTSNNIDVK	50
NIQSLEVIGK(U-13C6,15N2)	NIQSLEVIGK	50
NVPLPVIAELPPK(U-13C6,15N2)	NVPLPVIAELPPK	250
NVVFVIDK(U-13C6,15N2)	NVVFVIDK	50
NYNLVESLK(U-13C6,15N2)	NYNLVESLK	50
PSLSHLLSQYYGAGVAR(U-13C6,15N4)	PSLSHLLSQYYGAGVAR	250
QEPSQGTTTYAVTSILR(U-13C6,15N4)	QEPSQGTTTYAVTSILR	250
QTHQPPAPNSLIR(U-13C6,15N4)	QTHQPPAPNSLIR	50
QVVAGLNFR(U-13C6,15N4)	QVVAGLNFR	50
RGPGGAWAAEVISNAR(U-13C6,15N4)	RGPGGAWAAEVISNAR	50
RGPGGVWAAEAISDAR(U-13C6,15N4)	RGPGGVWAAEAISDAR	50
RQDNEILIFWSK(U-13C6,15N2)	RQDNEILIFWSK	250
SALVLQYLR(U-13C6,15N4)	SALVLQYLR	50
SDVMYTDWK(U-13C6,15N2)	SDVMYTDWK	50
SDVVYTDWK(U-13C6,15N2)	SDVVYTDWK	250
SFQTGLFTAAR(U-13C6,15N4)	SFQTGLFTAAR	50
SIPQVSPVR(U-13C6,15N4)	SIPQVSPVR	250
SLDFTELDVAAEK(U-13C6,15N2)	SLDFTELDVAAEK	50
SLHTLFGDK(U-13C6,15N2)	SLHTLFGDK	2000
SLPVSDSVLSGFEQR(U-13C6,15N4)	SLPVSDSVLSGFEQR	50
SPELQAEAK(U-13C6,15N2)	SPELQAEAK	50
SSEDPNEDIVER(U-13C6,15N4)	SSEDPNEDIVER	250
STDYGIFQINSR(U-13C6,15N4)	STDYGIFQINSR	50
STGSWSTLK(U-13C6,15N2)	STGSWSTLK	50
STVEIFK(U-13C6,15N2)	STVEIFK	10
STVELFK(U-13C6,15N2)	STVELFK	50
SVFLHAR(U-13C6,15N4)	SVFLHAR	50
SVSLPSLDPASAK(U-13C6,15N2)	SVSLPSLDPASAK	50
TFTLLDPK(U-13C6,15N2)	TFTLLDPK	50
TGISPLALIK(U-13C6,15N2)	TGISPLALIK	50
TGIVSGFGR(U-13C6,15N4)	TGIVSGFGR	10
TGYYFDGISR(U-13C6,15N4)	TGYYFDGISR	10
TINVPLR(U-13C6,15N4)	TINVPLR	10
TLDEFTIIQNLQPQYQFR(U-13C6,15N4)	TLDEFTIIQNLQPQYQFR	250
TLIYSTNTR(U-13C6,15N4)	TLIYSTNTR	250
TLYSSSPR(U-13C6,15N4)	TLYSSSPR	250
TNFDNDIALVR(U-13C6,15N4)	TNFDNDIALVR	50
TPLTATLSK(U-13C6,15N2)	TPLTATLSK	250
TVAAPSVFIFPPSDEQLK(U-13C6,15N2)	TVAAPSVFIFPPSDEQLK	2000
TVGSDTFYSFK(U-13C6,15N2)	TVGSDTFYSFK	50
TVQAVLTVPK(U-13C6,15N2)	TVQAVLTVPK	50
TWYPEVPK(U-13C6,15N2)	TWYPEVPK	50
VAAGAFQGLR(U-13C6,15N4)	VAAGAFQGLR	50
VAQELEEK(U-13C6,15N2)	VAQELEEK	10
VEGTAFVIFGIQDGEQR(U-13C6,15N4)	VEGTAFVIFGIQDGEQR	50
VELEDWNGR(U-13C6,15N4)	VELEDWNGR	50
VFQFLEK(U-13C6,15N2)	VFQFLEK	10
VGAHAGEYGAEALER(U-13C6,15N4)	VGAHAGEYGAEALER	250
VGYVSGWGR(U-13C6,15N4)	VGYVSGWGR	250
VHQYFNVELIQPGAVK(U-13C6,15N2)	VHQYFNVELIQPGAVK	250
VLDALQAIK(U-13C6,15N2)	VLDALQAIK	10
VLLDGVQNPR(U-13C6,15N4)	VLLDGVQNPR	250
VLNQELR(U-13C6,15N4)	VLNQELR	250
VNHVTLSQPK(U-13C6,15N2)	VNHVTLSQPK	50
VNVDAVGGEALGR(U-13C6,15N4)	VNVDAVGGEALGR	10
VNVDEVGGEALGR(U-13C6,15N4)	VNVDEVGGEALGR	250
VSFLSALEEYTK(U-13C6,15N2)	VSFLSALEEYTK	2000
VTGWGNLK(U-13C6,15N2)	VTGWGNLK	50
VTSIQDWVQK(U-13C6,15N2)	VTSIQDWVQK	250
VTTVASHTSDSDVPSGVTEVVVK(U-13C6,15N2)	VTTVASHTSDSDVPSGVTEVVVK	250
VTVLGQPK(U-13C6,15N2)	VTVLGQPK	250
VVEESELAR(U-13C6,15N4)	VVEESELAR	50
VVGGLVALR(U-13C6,15N4)	VVGGLVALR	10
VVSVLTVVHQDWLNGK(U-13C6,15N2)	VVSVLTVVHQDWLNGK	250
VYFAGFPR(U-13C6,15N4)	VYFAGFPR	10
WELALGR(U-13C6,15N4)	WELALGR	50
WEMPFDPQDTHQSR(U-13C6,15N4)	WEMPFDPQDTHQSR	50
WFLLEQPEIQVAHFPFK(U-13C6,15N2)	WFLLEQPEIQVAHFPFK	50
WIYHLTEGSTDLR(U-13C6,15N4)	WIYHLTEGSTDLR	250
WLPSSSPVTGYR(U-13C6,15N4)	WLPSSSPVTGYR	50
WYVDGVEVHNAK(U-13C6,15N2)	WYVDGVEVHNAK	250
YEASILTHDSSIR(U-13C6,15N4)	YEASILTHDSSIR	250
YEFILK(U-13C6,15N2)	YEFILK	10
YFIDFVAR(U-13C6,15N4)	YFIDFVAR	50
YGLVTYATYPK(U-13C6,15N2)	YGLVTYATYPK	50
YQISVNK(U-13C6,15N2)	YQISVNK	250
YSPSFQGQVTISADK(U-13C6,15N2)	YSPSFQGQVTISADK	250
YVGGQEHFAHLLILR(U-13C6,15N4)	YVGGQEHFAHLLILR	250
YVLSPYK(U-13C6,15N2)	YVLSPYK	10
YWGVASFLQK(U-13C6,15N2)	YWGVASFLQK	50
YYVDSVK(U-13C6,15N2)	YYVDSVK	50
