## Supplementary table 1-7 for "Cross-platform Clinical Proteomics using the Charité Open Standard for Plasma Proteomics (OSPP)": Supplementary Table 4_metadata.xlsx

### Sheet: meta data for study cohort
Supplementary Table 4. Metadata for a COVID-19 plasma cohort.
Aux.Id	WHO grade	Severity
24	4	moderate
57	6	critical
HD-5	0	healthy
19	3	mild
HD-7	0	healthy
65	3	mild
HD-12	0	healthy
8	7	critical
HD-9	0	healthy
38	4	moderate
75	3	mild
61	7	critical
9	7	critical
63	5	moderate
11	5	moderate
HD-15	0	healthy
HD-11	0	healthy
60	6	critical
HD-2B	0	healthy
HD-8	0	healthy
48	4	moderate
HD-4B	0	healthy
49	3	mild
HD-14	0	healthy
50	4	moderate
58	7	critical
32	7	critical
25	7	critical
66	3	mild
HD-10	0	healthy
23	3	mild
59	7	critical
33	7	critical
HD-1B	0	healthy
HD-13	0	healthy
13	7	critical
64	7	critical
1	3	mild
HD-3C	0	healthy
62	6	critical
16	5	moderate
56	3	mild
37	3	mild
35	3	mild
HD-6	0	healthy

### Sheet: metadata for exploris480 sample
Sample	Position
24	A1
HD-11	A2
HD-1B	A3
HD-3C	A4
65	A5
61	A6
60	A7
25	A8
62	B1
57	B2
HD-12	B3
9	B4
HD-2B	B5
66	B6
16	B7
HD-5	B8
63	C1
HD-8	C2
49	C3
HD-10	C4
13	C5
56	C6
11	C7
HD-14	C8
37	D1
HD-9	D2
50	D3
59	D4
35	D5
19	D6
38	D7
48	D8
33	E1
64	E2
HD-7	E3
75	E4
HD-15	E5
HD-4B	E6
32	E7
1	E8
HD-13	F1
8	F2
23	F3
58	F4
HD-6	F5
